# Evaluating the Performance of Predicting *Plasmodium vivax* Infection Risk Using Serological Markers in Patients with *Plasmodium falciparum* Malaria

**DOI:** 10.1101/2025.06.26.25330308

**Authors:** Maulina Hafidzah, Tamiru Shibiru Degaga, Michael Christian, Mohammad Shafiul Alam, Mohammad Sharif Hossain, J Kevin Baird, Inge Sutano, Lauren Smith, Dionne Argyropoulos, Aisah R Amelia, Rintis Noviyanti, Ric N Price, Ivo Mueller, Kamala Thriemer, Rhea J Longley

## Abstract

**Background:** *Plasmodium vivax* presents a significant obstacle to malaria elimination due to its capacity to form dormant liver-stage hypnozoites that can cause relapses. Universal radical cure, which administers hypnozoite-targeting treatment to patients with *P. falciparum* malaria living in co-endemic areas, has potential to reduce *P. vivax* relapses. However, its implementation is hindered by the lack of a diagnostic tool for detecting hypnozoite carriage.

**Methods:** This study evaluated the performance of *P. vivax* serological exposure markers (SEMs) as a screening tool for predicting individuals with clinical *P. falciparum* infections at risk of *P. vivax* relapse over the following 63 days. Analysis was performed using samples from participants in the PRIMA study from Ethiopia, Indonesia and Bangladesh (NCT03916003). An existing random forest classification model was used and evaluated for sensitivity and specificity, then further optimized by excluding potentially cross-reactive antigens and re-training a study-specific model.

**Results:** IgG antibodies were measured in 244 *P. falciparum* participant samples, of which 22 had a vivax episode during follow-up. SEMs showed high sensitivity (82%) but low specificity (27%), likely due to sustained antibody responses in moderate-to-high transmission areas. Excluding potentially cross-reactive antigens yielded minimal improvements. A study-specific algorithm increased specificity to 68%, but with a corresponding drop in sensitivity to 68%.

**Discussion:** Although SEMs showed limited suitability for guiding radical cure in high-transmission settings, they demonstrate promising potential in low-transmission areas where their performance may be more impactful. SEMs could also play a valuable role in building community trust and acceptance of universal radical cure when supported by strong communication and implementation strategies. Further research is needed to evaluate SEM-based approaches across varying transmission contexts and their potential role in supporting malaria elimination efforts.
