## Supplemental Data for "Evaluating the Performance of Predicting *Plasmodium vivax* Infection Risk Using Serological Markers in Patients with *Plasmodium falciparum* Malaria"

### Sheet: Sheet1
Subject Number	Study Site	Gender	Age (years) at enrollment*	Protein Name								P. vivax Episode	Days of vivax episode
				PTEX150	Pvs16	MSP8	Pv-fam-a	RBP2b	MSP5	PvEBP	MSP1-19
1	Bangladesh	Female	in their 50's	0.00387451	0.00773807	0.000351787	0.000841406	0.000215322	0.0056322	0.000745623	0.000402824	0
2	Bangladesh	Male	in their teens	0.000471985	0.00050291	0.000178796	0.000600843	1.95e-05	4.24e-05	2.27e-05	7.51e-05	0
3	Bangladesh	Female	<10 years old	7.9e-05	0.00178612	1.95e-05	8.03e-05	1.95e-05	2.56e-05	1.95e-05	5.76e-05	0
4	Bangladesh	Male	in their 30s	0.0144068	0.02	0.0035063	0.00393742	0.00431327	0.00806685	0.00510513	0.02	0
5	Bangladesh	Female	in their 20s	0.02	0.00561906	0.00288007	0.010068	0.000161915	0.000765578	0.000417969	0.000270982	0
6	Bangladesh	Male	in their 20s	0.00405712	0.000440592	0.000158834	0.00547799	7.46e-05	0.000226238	0.000214528	0.000283948	0
7	Bangladesh	Female	in their 30s	0.000363672	0.000230183	0.000775185	0.000772562	0.000157864	0.02	0.0161055	0.00155634	0
8	Bangladesh	Female	<10 years old	0.00208653	0.00113892	0.000621704	0.00159568	1.95e-05	7.5e-05	1.95e-05	0.000130156	0
9	Bangladesh	Male	<10 years old	0.00177591	0.0115725	0.00184209	0.00294196	0.000308827	8.16e-05	0.00045379	9.47e-05	0
10	Bangladesh	Male	in their 40s	0.000236685	0.000337224	0.00034322	0.000276515	0.000251989	0.000513471	0.000313939	5.9e-05	0
11	Bangladesh	Male	in their 40s	0.000175396	0.02	7.37e-05	0.000107635	0.00187697	0.02	0.00292231	0.00358198	0
12	Bangladesh	Male	<10 years old	0.00635465	0.00526347	0.000563584	0.00183142	0.000594277	0.000126588	0.00014141	0.000963097	0
13	Bangladesh	Female	in their teens	0.000344369	0.00117894	7.62e-05	0.00145579	0.000295571	0.00472169	0.000219641	0.000265589	0
14	Bangladesh	Female	<10 years old	0.000387575	0.000401479	0.000102497	0.000158027	1.95e-05	1.95e-05	0.000127313	3.48e-05	0
15	Bangladesh	Male	<10 years old	0.0016079	0.000445904	0.00231805	0.00448443	1.95e-05	2.4e-05	1.95e-05	0.000208786	0
16	Bangladesh	Male	<10 years old	0.000197446	8.53e-05	1.95e-05	0.000174918	1.95e-05	1.95e-05	1.95e-05	3.61e-05	1	27
17	Bangladesh	Female	in their 50's	0.001319	0.02	0.00283485	0.0122368	0.000124682	0.0076181	0.00805405	0.00107383	0
18	Bangladesh	Male	in their teens	0.02	0.00144728	0.00177691	0.00212863	0.00229922	0.02	0.02	0.00125202	0
19	Bangladesh	Male	in their teens	0.000163055	6.5e-05	1.95e-05	0.000162156	2.58e-05	2.03e-05	8.56e-05	2.66e-05	0
20	Bangladesh	Female	<10 years old	0.00649278	0.000891988	0.000296813	0.02	7.96e-05	0.000146785	3.87e-05	0.00133697	1	20
21	Bangladesh	Male	in their 20s	0.000106788	0.000125771	1.95e-05	2.67e-05	0.000221152	1.95e-05	4.57e-05	6.79e-05	0
22	Bangladesh	Female	in their teens	0.000696409	0.02	0.00116947	0.000286029	0.000645448	0.00270644	0.000985685	5.43e-05	1	21
23	Bangladesh	Male	in their 20s	0.00039302	0.00106153	2.63e-05	0.000108308	0.00091318	0.00108844	0.0032136	0.000467302	0
24	Bangladesh	Male	in their teens	0.00121949	0.00275543	0.000199292	0.00244903	0.00341951	0.000851703	0.000419954	0.00254701	1	28
25	Ethiopia	Male	in their teens	0.000345631	0.000803941	0.000131135	0.000276515	1.95e-05	1.95e-05	0.000312661	0.02	0
26	Ethiopia	Male	in their 30s	0.000161702	0.000189382	7.29e-05	0.000117754	1.95e-05	1.95e-05	1.95e-05	0.000234416	0
27	Ethiopia	Male	in their teens	0.000993782	0.000650276	0.000135575	0.0035556	2.5e-05	0.02	0.02	0.00215812	0
28	Ethiopia	Male	in their 20s	0.00160618	5.47e-05	0.000393931	1.95e-05	1.95e-05	1.95e-05	1.95e-05	0.011041	0
29	Ethiopia	Male	in their 20s	5.9e-05	7.96e-05	0.000208775	0.00112279	0.00022582	1.95e-05	1.95e-05	2.46e-05	0
30	Ethiopia	Male	in their 20s	0.000936684	0.00179739	0.000299702	0.00135042	1.95e-05	5.05e-05	1.95e-05	0.02	0
31	Ethiopia	Male	in their 60s	0.00223898	0.000872134	0.000774981	0.00129986	0.02	0.02	0.02	0.00389167	0
32	Ethiopia	Male	in their 40s	0.000267529	0.000729812	0.000302772	3.9e-05	0.00044904	0.00313026	0.00537017	0.000127077	0
33	Ethiopia	Female	in their teens	0.00347042	0.000722962	0.000266226	0.000132011	1.95e-05	3.83e-05	1.95e-05	5.43e-05	0
34	Ethiopia	Male	in their 20s	0.00371503	0.000239889	0.000269456	0.000527391	0.000251151	7.67e-05	0.000146747	5.94e-05	0
35	Ethiopia	Female	in their teens	0.0110725	0.000443007	0.000254398	0.000420125	0.0112027	0.02	0.02	0.00231453	0
36	Ethiopia	Female	in their 50's	9.28e-05	0.000145654	0.000209662	6.73e-05	1.95e-05	0.000154137	1.95e-05	0.00164902	0
37	Ethiopia	Female	in their teens	0.000403296	0.000651736	0.000346864	0.000743272	0.00105335	0.02	0.00235546	0.00061608	0
38	Ethiopia	Female	in their teens	8.77e-05	0.000737644	8.28e-05	0.000506327	1.95e-05	1.95e-05	1.95e-05	5.25e-05	0
39	Ethiopia	Male	in their 30s	0.000117527	0.00147727	5.86e-05	2e-05	1.95e-05	5.19e-05	9.18e-05	2.66e-05	0
40	Ethiopia	Female	in their 20s	0.00083178	0.02	0.00167077	0.00197654	0.00512555	0.02	0.00710628	0.00220045	0
41	Ethiopia	Female	in their teens	0.00105985	0.000183551	0.00416882	0.00158064	0.000175483	0.000904753	1.95e-05	0.02	0
42	Ethiopia	Male	in their 20s	0.02	0.00353654	0.00634495	0.02	0.02	0.02	0.02	0.02	0
43	Ethiopia	Female	in their 20s	2.1e-05	0.00131664	1.95e-05	3.49e-05	1.95e-05	1.95e-05	1.95e-05	6.19e-05	0
44	Ethiopia	Male	in their 20s	0.000497891	0.000246706	0.000557743	7.69e-05	1.95e-05	2.52e-05	1.95e-05	0.02	0
45	Ethiopia	Male	in their 20s	0.00108955	0.0101341	4.08e-05	0.000635715	1.95e-05	1.95e-05	1.95e-05	0.00391251	0
46	Ethiopia	Male	in their 20s	0.000404557	0.00037393	9.86e-05	0.00164335	0.00257513	0.02	0.002313	0.00265302	0
47	Ethiopia	Female	in their 60s	4.26e-05	0.000344924	2.04e-05	0.000270057	0.000271074	1.95e-05	0.000145407	7.46e-05	0
48	Ethiopia	Female	in their 30s	0.000845209	0.00211523	0.000193016	0.00726661	0.0026883	0.02	0.00193747	0.00156827	0
49	Ethiopia	Male	in their 20s	0.00034701	0.000242862	1.95e-05	0.00019903	1.95e-05	1.95e-05	1.95e-05	0.02	0
50	Ethiopia	Female	in their 30s	0.000613988	0.000798116	0.000448171	0.0167983	0.00231847	0.00214132	0.02	0.00492654	0
51	Ethiopia	Female	in their teens	0.000261722	0.000441357	1.95e-05	0.000378293	0.02	0.00938064	0.00087392	0.000641338	0
52	Ethiopia	Female	in their 20s	0.0012264	0.00182089	0.00649533	0.00816429	0.00104336	0.00614844	0.000484294	0.02	1	35
53	Ethiopia	Male	in their teens	0.00445036	0.00339135	0.00171083	0.00124866	0.00289367	0.00124527	0.0068536	0.00041405	0
54	Ethiopia	Male	in their teens	0.000237778	0.000391081	0.000209287	0.00325617	1.95e-05	3.06e-05	1.95e-05	0.00208705	1	29
55	Ethiopia	Female	in their 20s	0.00014513	0.000105944	1.95e-05	5.84e-05	1.95e-05	1.95e-05	1.95e-05	0.000700537	0
56	Ethiopia	Male	in their 40s	0.000388892	0.000751244	0.02	0.00367755	0.0018046	0.0043332	0.00216159	0.00505791	0
57	Ethiopia	Female	in their teens	0.00174945	0.00198207	0.000159272	0.000685888	0.000996798	0.00559295	0.00118832	0.00029923	0
58	Ethiopia	Male	in their 20s	0.000293417	0.00433254	0.00196619	0.00370846	0.02	0.00778198	7.75e-05	0.02	1	27
59	Ethiopia	Female	in their teens	0.000331905	0.00193614	0.00041074	0.000535445	0.00130491	0.000442416	0.00503097	0.00035993	0
60	Ethiopia	Male	in their 20s	0.000860645	0.00121714	0.000392321	0.00115602	0.0064929	0.00844258	0.0102989	0.0001409	1	28
61	Ethiopia	Female	in their teens	0.00112972	0.000862861	0.000205454	0.00139805	0.0119516	0.000768208	0.02	0.000350145	0
62	Ethiopia	Male	in their 30s	8.64e-05	0.000110648	1.95e-05	2.91e-05	1.95e-05	3.84e-05	4.99e-05	0.02	0
63	Ethiopia	Female	in their 20s	0.000515903	0.00018402	0.000339309	3.75e-05	1.95e-05	1.95e-05	1.95e-05	0.02	1	42
64	Ethiopia	Male	in their 20s	0.00262526	0.00299142	0.00137733	0.00958589	6.23e-05	0.000302479	1.95e-05	0.000913962	0
65	Ethiopia	Female	in their 30s	0.000985657	0.0008096	0.000120739	0.000654207	0.00422422	0.0144588	0.02	0.00284727	0
66	Ethiopia	Male	in their 20s	0.00528636	0.00796278	0.00208267	0.0172761	0.02	0.02	0.02	0.00127491	0
67	Ethiopia	Male	in their teens	0.00127591	0.000461656	0.000360422	0.000345338	0.00816106	0.000379894	0.000930388	0.000316208	0
68	Ethiopia	Female	in their 30s	0.002687	0.000611418	0.00469653	0.000626484	2.25e-05	0.00028172	0.000129824	0.00362287	0
69	Ethiopia	Male	in their 20s	0.000942598	0.000579249	0.00080079	0.02	0.00157394	0.00499268	0.0074535	0.0024154	0
70	Ethiopia	Male	in their 30s	0.000139023	0.00044296	2.84e-05	0.00051567	0.000252776	1.95e-05	1.95e-05	0.00115521	0
71	Ethiopia	Male	in their 20s	0.00255427	0.000587286	0.000394292	0.000812272	0.02	0.00774321	0.00328629	0.00833483	0
72	Ethiopia	Male	in their 20s	0.000901371	0.00182923	0.000341374	0.00424268	0.00131516	0.02	2.97e-05	0.00372244	0
73	Ethiopia	Male	in their teens	0.00137665	0.000443494	6.97e-05	0.000605749	0.000426765	0.000267053	0.00827173	0.00138582	0
74	Ethiopia	Female	in their 20s	0.00172047	0.00748928	0.00127512	0.000190933	0.000499032	9.24e-05	0.000878752	6.85e-05	0
75	Ethiopia	Male	in their 20s	0.00129756	0.00107362	0.0068473	0.000337114	1.95e-05	1.95e-05	3.27e-05	0.02	0
76	Ethiopia	Male	in their teens	0.00229764	9.29e-05	2.64e-05	4.25e-05	1.95e-05	1.95e-05	1.95e-05	3.89e-05	0
77	Ethiopia	Male	in their 50s	0.00228022	0.00079593	0.000728628	0.00223428	0.00456136	0.02	0.02	0.0172239	0
78	Ethiopia	Female	in their teens	0.000554513	0.00532824	0.00025259	0.02	0.00202343	0.00121802	0.00288202	0.02	1	63
79	Ethiopia	Female	in their 20s	0.00530766	0.0038307	0.000139943	0.000860392	0.00509533	0.02	0.02	0.0156744	0
80	Ethiopia	Male	in their 50's	0.000526289	0.02	0.00226928	0.00106015	0.00119366	0.00726309	0.00252776	0.00129514	0
81	Ethiopia	Female	in their 30s	0.000700455	0.00907651	0.00093128	0.00100504	0.02	0.0127406	0.00257034	0.00316578	0
82	Ethiopia	Female	in their 20s	0.000436437	0.000224679	0.000105403	0.00166118	0.0025399	0.00327713	0.02	0.000347535	1	61
83	Ethiopia	Male	in their 20s	0.00280178	0.00107703	0.000343439	0.000526313	0.02	0.0119232	0.00489916	0.00108734	0
84	Ethiopia	Male	in their teens	6.26e-05	0.000506483	0.000326456	9.31e-05	1.95e-05	3.42e-05	5.5e-05	3.66e-05	1	33
85	Ethiopia	Male	in their teens	0.00139631	0.00204236	0.000131903	0.00109952	0.000648322	0.000225098	0.000363866	0.000484766	0
86	Ethiopia	Male	in their 70s	0.00167051	0.00525151	0.000199486	0.000732796	0.000971087	0.00257916	0.00342955	0.00107586	0
87	Ethiopia	Male	in their 50's	0.002774	0.00904976	0.000682259	0.00220693	0.000313107	1.95e-05	1.95e-05	6.94e-05	0
88	Ethiopia	Female	in their 30s	0.00268375	0.000545853	0.00231493	0.00372177	0.00108553	0.000653636	7.72e-05	0.000673832	0
89	Ethiopia	Female	in their 30s	3.4e-05	0.00319684	0.000206509	0.00488614	6.84e-05	0.00151855	0.000100978	0.000115172	0
90	Ethiopia	Male	in their 20s	0.00258874	0.000172537	0.000267606	0.00187983	1.95e-05	1.95e-05	1.95e-05	0.000106477	1	31
91	Ethiopia	Male	in their 20s	0.00073473	0.00132036	0.000466967	0.00103455	0.02	0.0107553	0.000330931	0.000539777	0
92	Ethiopia	Male	in their 20s	0.000353887	0.000405765	0.000375118	0.000386582	0.000644715	0.000143528	5.92e-05	0.000894063	0
93	Ethiopia	Female	in their teens	0.00169598	0.000499931	0.000705509	0.00138783	0.000308908	0.00203716	0.000588339	0.000848848	0
94	Ethiopia	Male	in their 20s	0.000201131	0.00117465	0.000737987	0.00200069	0.000826295	0.000309676	1.95e-05	0.00663314	1	23
95	Ethiopia	Female	in their 60s	0.000132461	0.000362916	0.00169791	0.00302018	0.00547097	0.02	0.0154088	0.00925172	0
96	Ethiopia	Female	in their teens	0.000406925	0.00012407	5.96e-05	6.44e-05	1.95e-05	1.95e-05	2.64e-05	0.02	0
97	Ethiopia	Female	in their 20s	0.000628459	0.00102211	0.000948537	0.000130167	0.00145916	0.02	0.00294435	0.00860635	0
98	Ethiopia	Female	in their teens	0.000618573	0.000161306	7.6e-05	0.000746076	0.000434681	0.00101741	0.00111108	7.21e-05	0
99	Ethiopia	Male	in their teens	0.000725142	0.000538189	0.000409999	0.000691863	0.000973679	0.00168952	0.0012093	0.000478859	0
100	Ethiopia	Female	in their 50s	0.00202903	0.00214998	0.000819088	0.00222091	0.02	0.02	0.02	0.00609603	0
101	Ethiopia	Male	in their 20s	0.00103501	0.000489018	0.00182908	0.000731967	0.02	0.02	0.02	0.00471747	0
102	Ethiopia	Female	in their 20s	0.000218647	4.26e-05	1.95e-05	2.95e-05	1.95e-05	1.95e-05	1.95e-05	2.37e-05	0
103	Ethiopia	Male	in their 40s	0.0136136	0.000879387	0.000990737	0.000253257	1.95e-05	0.000183307	0.000212711	0.00264233	0
104	Ethiopia	Male	in their 30s	0.0006131	0.00143682	0.000820502	0.0054524	0.00226997	0.00376452	0.00216155	0.000716208	0
105	Ethiopia	Male	in their 40s	5.87e-05	0.000976157	3.61e-05	0.000212539	0.000223175	1.95e-05	8.49e-05	4.07e-05	0
106	Ethiopia	Male	in their 20s	0.00123847	5.88e-05	3.46e-05	6.93e-05	1.95e-05	1.95e-05	1.95e-05	0.000243556	0
107	Ethiopia	Male	in their 30s	0.000444634	0.00284737	0.000850232	0.00202551	0.00215134	0.02	0.02	0.00199291	0
108	Ethiopia	Male	in their teens	0.02	0.00101808	0.00344295	0.00462918	0.000448669	0.00774087	0.000439417	0.02	1	22
109	Ethiopia	Male	in their 20s	0.000272313	0.000321771	3.49e-05	0.00150321	2.39e-05	0.00161641	1.95e-05	0.02	0
110	Ethiopia	Male	in their 30s	0.00138981	0.000955566	0.00186028	0.000915946	0.000918706	0.02	0.000963155	0.000913468	0
111	Ethiopia	Male	in their 30s	0.00202903	0.00201878	0.00012192	0.0022306	2.41e-05	1.95e-05	1.95e-05	0.00761524	0
112	Ethiopia	Male	in their teens	0.000944173	0.000798849	0.000889033	0.00103976	1.95e-05	1.95e-05	1.95e-05	6.44e-05	0
113	Ethiopia	Male	in their 20s	0.00130774	0.00170177	0.000219585	0.000174882	0.0012768	2.5e-05	0.000763542	0.00180543	0
114	Ethiopia	Female	in their teens	0.0138046	0.02	0.00285754	0.02	0.000529263	0.000993079	0.000387861	0.00618008	0
115	Ethiopia	Male	in their 30s	8.49e-05	0.00144355	0.00125805	0.00229243	1.95e-05	5.38e-05	1.95e-05	0.0137562	1	50
116	Ethiopia	Male	in their teens	0.000847305	0.00145336	0.000360225	0.00107633	1.95e-05	0.000395127	9.74e-05	0.00671441	0
117	Ethiopia	Male	in their teens	0.000220023	0.000139452	0.000651316	0.000221429	0.00118901	0.000134479	6.1e-05	0.0027186	1	27
118	Ethiopia	Male	in their teens	0.00060437	0.000127776	0.00063433	0.00116252	1.95e-05	0.000197886	1.95e-05	0.00177776	0
119	Ethiopia	Male	in their 20s	0.0010723	0.000622741	0.02	0.02	0.02	0.00281687	7.16e-05	0.02	1	32
120	Ethiopia	Female	in their teens	0.000124358	0.000127246	1.95e-05	0.000299767	1.95e-05	1.95e-05	1.95e-05	1.95e-05	0
121	Ethiopia	Male	in their 20s	0.000367559	0.000233237	0.000564997	0.000119695	1.95e-05	1.95e-05	1.95e-05	7.95e-05	0
122	Ethiopia	Female	in their teens	0.000620583	0.02	6.44e-05	0.000676212	0.00224081	0.0041028	0.02	0.00328253	0
123	Ethiopia	Male	in their 20s	0.000637651	0.00313827	0.0012926	0.000291927	0.00336588	0.00826128	1.95e-05	0.00114963	0
124	Ethiopia	Female	in their 30s	0.00473495	0.00792875	0.00529832	0.00321867	0.00242719	0.02	0.02	0.000101255	0
125	Ethiopia	Male	in their 20s	0.000249205	0.000281544	3.1e-05	0.000118951	0.000465651	0.00016287	4.03e-05	4.41e-05	0
126	Ethiopia	Male	in their teens	2.44e-05	7.63e-05	7.66e-05	3.06e-05	1.95e-05	1.95e-05	1.95e-05	4.59e-05	0
127	Ethiopia	Female	in their teens	0.00398768	0.00517436	0.00524987	0.00256889	0.000360745	0.00627387	0.00372661	0.000192034	0
128	Ethiopia	Male	in their 20s	0.000314836	0.000237118	0.000112013	0.00024789	0.00168304	0.000351238	0.00197057	0.00172053	0
129	Ethiopia	Male	in their 20s	0.000885548	0.00339523	0.000302529	0.000293527	9.7e-05	0.000126484	3.51e-05	0.00388173	0
130	Ethiopia	Female	in their 20s	0.00779067	0.00509857	0.000247114	0.00066452	0.000193039	0.00100795	0.000122098	0.0042227	0
131	Ethiopia	Male	in their 30s	0.000756633	0.000769794	0.000340936	0.000738694	0.000886046	5.85e-05	0.000587309	0.000110788	0
132	Ethiopia	Female	in their teens	0.00873842	0.000192891	0.000149775	0.00479096	1.95e-05	2.59e-05	8.47e-05	5.44e-05	0
133	Ethiopia	Male	in their 20s	0.02	0.00685872	0.00051383	0.02	0.00127673	0.02	0.00736226	0.000218936	0
134	Ethiopia	Female	in their teens	0.000300781	0.000915115	7.49e-05	0.000197457	1.95e-05	0.000446524	1.95e-05	0.00633514	0
135	Ethiopia	Female	in their 20s	0.000197893	0.000357923	7.45e-05	0.000210492	1.95e-05	1.95e-05	1.95e-05	0.0118436	0
136	Ethiopia	Male	in their 30s	0.00281847	0.000349968	0.000294694	0.000676724	0.0016964	0.00063119	0.000460095	0.000778231	0
137	Ethiopia	Female	in their teens	0.00195336	0.0028284	0.000881996	0.00105164	1.95e-05	1.95e-05	0.000245297	6.75e-05	0
138	Ethiopia	Female	in their 20s	0.00049235	0.000549796	0.000922907	0.000218542	0.000225488	0.000259485	0.000605962	0.000160671	0
139	Ethiopia	Male	in their 30s	0.00328152	0.00129716	0.000285538	0.000640156	1.95e-05	2.06e-05	1.95e-05	0.000634909	0
140	Ethiopia	Male	in their 20s	0.000480237	0.000127656	0.000152898	0.000258744	0.0008684	4.45e-05	5.52e-05	0.00183896	0
141	Ethiopia	Male	in their 20s	0.000219458	0.000611069	6.65e-05	0.000240445	0.000419728	0.000807403	2.18e-05	0.000668975	0
142	Ethiopia	Male	in their 70s	0.000194869	0.000960965	0.000334578	0.000353417	0.00156761	0.000644387	0.0032859	0.000173287	0
143	Ethiopia	Female	in their teens	7.8e-05	0.02	0.000529164	0.000877002	1.95e-05	1.95e-05	1.95e-05	0.000627042	1	59
144	Ethiopia	Male	in their 20s	0.000314361	0.00082575	5.79e-05	0.000107522	1.95e-05	1.95e-05	1.95e-05	3.05e-05	0
145	Ethiopia	Male	in their 20s	0.000308667	0.000264741	0.000135225	0.000538348	1.95e-05	2.02e-05	1.95e-05	0.00201053	0
146	Ethiopia	Male	in their 30s	0.000576159	0.000497904	3.16e-05	0.000598734	1.95e-05	1.95e-05	1.95e-05	0.02	0
147	Ethiopia	Male	in their 20s	0.000584338	0.000220383	2.8e-05	0.000439048	1.95e-05	1.95e-05	1.95e-05	6.26e-05	0
148	Ethiopia	Female	in their 50s	0.00337948	0.00244948	0.000391038	0.02	0.002166	0.00210311	0.00262501	0.00312866	0
149	Ethiopia	Male	in their 30s	0.000164057	0.000270669	0.000284967	0.000399588	0.0132081	0.00210006	0.00789689	6.68e-05	0
150	Ethiopia	Male	in their 40s	0.00467988	0.00132265	0.000127032	0.00364599	1.95e-05	1.95e-05	0.000121558	0.000885548	0
151	Ethiopia	Male	in their teens	0.00443243	0.000319184	0.000150234	0.00397807	1.95e-05	8.83e-05	1.95e-05	0.000143237	0
152	Ethiopia	Male	in their 50's	0.00058238	0.00353587	0.00608048	0.00162361	0.00176	0.02	0.00160048	0.000233928	0
153	Ethiopia	Male	in their 20s	0.000215801	0.000209571	2.05e-05	5.48e-05	1.95e-05	1.95e-05	1.95e-05	0.000178371	0
154	Ethiopia	Female	in their 30s	5.74e-05	0.000123799	0.0050961	9.06e-05	1.95e-05	0.00240063	1.95e-05	0.02	0
155	Ethiopia	Male	in their 50's	0.00167312	0.000565461	0.000988367	0.000384627	1.95e-05	0.000169071	7.08e-05	0.00728677	0
156	Ethiopia	Male	in their 30s	0.000123205	0.000302332	1.95e-05	0.00011227	1.95e-05	1.95e-05	1.95e-05	0.00473289	0
157	Ethiopia	Female	in their 20s	0.000843392	0.0135607	0.00764116	0.005265	1.95e-05	0.000466837	1.95e-05	0.02	1	28
158	Ethiopia	Male	in their 30s	0.000711028	0.002662	0.00200431	0.00702657	0.02	0.00111338	0.00957899	0.000822645	0
159	Ethiopia	Male	in their teens	0.00338949	0.00197869	0.00141825	0.000223584	2.05e-05	0.000123588	0.000281268	0.00114411	0
160	Ethiopia	Male	in their 30s	0.000393103	0.0018911	6.65e-05	0.000212837	0.000375206	0.02	0.00164908	0.000142002	0
161	Ethiopia	Male	in their 20s	0.000360576	0.00017723	3.96e-05	2.64e-05	1.95e-05	1.95e-05	4.14e-05	3.08e-05	0
162	Ethiopia	Female	in their 20s	0.000604016	0.000482833	0.000413595	0.000331315	0.0076771	0.02	0.02	0.02	0
163	Ethiopia	Female	in their 20s	0.000399992	0.0014731	0.00200747	0.00114854	0.00223869	0.00615461	0.02	0.00171378	0
164	Ethiopia	Male	in their 20s	0.0006811	0.00273116	0.000495228	0.00352518	0.00172938	0.0003306	0.000472175	0.02	0
165	Ethiopia	Male	in their teens	0.000451776	0.00081502	4.39e-05	0.000136731	1.95e-05	1.95e-05	3.25e-05	3.12e-05	0
166	Ethiopia	Female	in their 50s	0.0050552	0.00306761	3.96e-05	0.00345354	0.000352302	0.00342465	1.95e-05	0.00107061	1	43
167	Ethiopia	Female	in their 40s	0.000173616	0.00606256	0.00241498	0.0017167	0.0146036	0.02	0.0110291	0.00426553	0
168	Ethiopia	Male	in their 20s	0.000352046	0.000359832	0.000342373	0.000530217	0.000691853	0.000221714	0.00134877	0.000178145	0
169	Ethiopia	Male	in their 20s	0.0001993	0.00252266	0.000260181	0.000608302	0.00696256	0.0020101	0.00400676	0.000669294	0
170	Ethiopia	Male	in their 30s	0.0034281	0.000699574	0.000363329	0.000102801	0.00569129	0.00873789	0.000151871	0.00527786	0
171	Ethiopia	Female	in their 20s	0.000246328	0.00197968	1.95e-05	6.14e-05	1.95e-05	1.95e-05	1.95e-05	1.95e-05	0
172	Ethiopia	Male	in their 20s	0.00462875	0.000353963	5.59e-05	0.00148185	0.000479388	0.00135705	0.00051087	0.000666957	0
173	Ethiopia	Male	in their 20s	0.00159795	0.00100086	0.000450773	0.00146821	0.00151641	0.02	3.86e-05	0.000497093	0
174	Ethiopia	Female	in their teens	3.63e-05	0.000763656	1.95e-05	3.46e-05	1.95e-05	1.95e-05	1.95e-05	1.95e-05	0
175	Ethiopia	Female	in their 20s	4.04e-05	0.000140506	8.49e-05	0.000141286	1.95e-05	1.95e-05	1.95e-05	3.6e-05	0
176	Ethiopia	Male	in their 20s	0.000838747	0.00172865	0.00144789	0.02	0.00466304	0.00386671	0.00455947	0.000794958	0
177	Ethiopia	Male	in their teens	0.000385562	0.000126317	1.95e-05	0.000345045	1.95e-05	4.65e-05	1.95e-05	0.02	0
178	Ethiopia	Male	in their 20s	0.0019177	0.000184672	1.97e-05	0.0126698	1.95e-05	0.0003344	1.95e-05	2.91e-05	0
179	Ethiopia	Male	in their 20s	0.00034233	5.01e-05	1.95e-05	8.21e-05	1.95e-05	1.95e-05	1.95e-05	1.95e-05	0
180	Ethiopia	Male	in their 20s	0.000563599	0.000191648	9.26e-05	6.6e-05	0.00165649	0.000287996	0.000910692	0.00196311	0
181	Ethiopia	Male	in their teens	0.02	0.000702104	0.00134257	0.00434861	2.37e-05	0.000665629	0.000439613	0.02	0
182	Ethiopia	Male	in their teens	8.58e-05	0.000653199	0.000328264	0.000981207	2.72e-05	4.74e-05	1.95e-05	0.00158992	0
183	Ethiopia	Male	in their 30s	0.000660857	0.000219439	0.000403218	0.0122928	0.00131521	0.00460514	1.95e-05	0.000223007	0
184	Ethiopia	Male	in their 20s	0.000331086	0.000609139	0.000210085	0.00234965	0.00170552	7.83e-05	0.00183267	0.000449703	0
185	Ethiopia	Male	in their 20s	0.000273553	0.00331323	0.000111082	0.000556119	0.00195267	0.0015375	0.00197275	0.00122632	0
186	Ethiopia	Male	in their 20s	0.000802455	0.000647676	5.4e-05	0.00124606	0.000941052	0.000305557	5.19e-05	0.000294072	0
187	Ethiopia	Male	in their teens	0.000630604	0.000421493	0.000371464	0.000659935	0.000859766	0.00152447	0.00531944	0.000170446	0
188	Ethiopia	Female	in their teens	0.00256799	0.00137538	0.000980369	0.000617877	0.00281414	0.00171544	0.02	0.00168443	0
189	Ethiopia	Female	in their 20s	0.000278768	0.0155512	0.00339715	0.00284154	0.00585166	0.02	0.00274936	0.02	0
190	Ethiopia	Female	in their 20s	0.000222456	0.000613133	3.58e-05	0.000366051	0.000856558	0.000537927	0.00161781	0.000204672	0
191	Ethiopia	Male	in their teens	0.00346952	0.0028304	0.000258718	0.00140985	0.00068834	0.000203703	4.21e-05	0.00157974	0
192	Ethiopia	Female	in their 40s	0.000129777	0.000137472	2.68e-05	2.94e-05	1.95e-05	0.000122547	1.95e-05	0.00201431	0
193	Ethiopia	Male	in their teens	0.000107171	0.000317758	0.000183122	0.000222816	1.95e-05	1.95e-05	1.95e-05	0.00833078	0
194	Ethiopia	Female	in their 40s	0.000351088	6.26e-05	1.95e-05	5.83e-05	1.95e-05	1.95e-05	1.95e-05	2.53e-05	0
195	Indonesia	Female	in their teens	0.00428222	0.000841821	0.000283582	0.0101581	6.25e-05	0.000268812	2.71e-05	0.000439503	0
196	Indonesia	Male	<10 years old	0.00172134	0.00137991	0.000965776	0.000591572	1.95e-05	0.000155176	3.42e-05	0.000106798	0
197	Indonesia	Male	<10 years old	0.00158234	0.000358082	6.62e-05	0.00042956	2.45e-05	0.000121592	2.24e-05	0.000113314	0
198	Indonesia	Male	in their teens	0.0130389	0.00689031	0.000722768	0.000926727	6.35e-05	0.000905019	9.04e-05	0.000139495	0
199	Indonesia	Male	<10 years old	0.00148765	0.02	9.65e-05	0.000489921	0.000741173	8.37e-05	5.06e-05	6.24e-05	0
200	Indonesia	Male	in their teens	0.000198232	0.000544285	3.72e-05	8.09e-05	9.62e-05	2.63e-05	1.95e-05	3.49e-05	0
201	Indonesia	Female	in their 40s	0.000614456	0.00576788	0.00194703	0.00165418	0.000352513	0.000300036	0.000503218	0.000654306	0
202	Indonesia	Male	in their 20s	0.00258233	0.000597092	0.0005754	0.00670555	5.36e-05	0.00010179	1.95e-05	0.000288415	0
203	Indonesia	Male	in their 20s	0.0018684	0.000838218	0.000570134	0.000836116	0.000141781	0.00797	0.00338202	0.000174623	0
204	Indonesia	Male	in their teens	0.000244708	0.00186179	8.91e-05	5.96e-05	0.000381183	1.95e-05	0.000310735	9.04e-05	0
205	Indonesia	Male	in their teens	0.000157388	0.000131041	1.95e-05	0.000918308	1.95e-05	1.95e-05	1.95e-05	3.96e-05	0
206	Indonesia	Female	in their teens	0.00290858	0.0177503	0.000628292	0.000242734	0.000271053	0.00051223	5.27e-05	0.000113314	0
207	Indonesia	Female	in their teens	0.000201579	0.000171869	8.73e-05	0.000283883	0.00100445	0.00184581	0.000456889	0.000277337	0
208	Indonesia	Female	in their 20s	0.0030517	0.000399785	0.00251964	0.00180221	9.79e-05	0.00140198	0.000144124	0.000131517	0
209	Indonesia	Male	<10 years old	0.00225005	0.00251729	0.0019267	0.000572771	0.000391616	0.000121428	1.95e-05	0.000248059	0
210	Indonesia	Male	<10 years old	0.000936911	0.00389764	0.00599881	0.000618989	0.0019177	6.51e-05	0.00015145	0.00159443	0
211	Indonesia	Female	<10 years old	0.000106306	0.000140645	0.000865655	9.51e-05	1.95e-05	2.93e-05	1.95e-05	0.00022637	0
212	Indonesia	Female	<10 years old	0.0101714	0.00676167	0.000253954	0.00167263	0.000319141	0.000391507	0.000397231	0.000110864	0
213	Indonesia	Female	in their teens	0.0023101	0.000579466	0.000542702	0.0052112	0.000493015	0.02	0.000776727	0.00092544	0
214	Indonesia	Female	in their 20s	0.00972056	0.000344783	0.00083689	0.00251631	0.000325804	0.000279125	0.000704895	0.000310255	0
215	Indonesia	Male	in their teens	0.00214396	0.00018498	5.73e-05	0.000647784	8.13e-05	0.000109207	0.000149365	4.93e-05	0
216	Indonesia	Male	in their teens	0.00197946	0.00250506	0.00408942	0.00370717	0.00484472	0.000762882	0.000508441	0.000991851	0
217	Indonesia	Female	in their 20s	0.000279131	0.000274994	0.000275859	0.00130304	5.71e-05	0.000250852	0.000251936	7.83e-05	0
218	Indonesia	Female	<10 years old	2.41e-05	0.000426484	1.95e-05	4.12e-05	1.95e-05	1.95e-05	1.95e-05	3.36e-05	0
219	Indonesia	Female	in their 60s	0.000231511	0.00013217	5.29e-05	0.000291303	4.21e-05	1.95e-05	1.95e-05	7.14e-05	0
220	Indonesia	Female	in their 40s	0.00102306	0.000363868	6.54e-05	0.000205062	0.00127245	0.00324717	0.00676195	0.000541036	0
221	Indonesia	Male	in their teens	0.000278246	0.000446828	0.000124082	0.000439569	0.000841203	0.000148792	0.000533385	0.00019256	0
222	Indonesia	Male	in their 30s	0.000288312	0.00221004	0.000115461	0.000589446	0.000285737	0.000651921	0.000786912	0.00015864	0
223	Indonesia	Female	in their 20s	0.00147562	0.000687371	0.00455326	0.00421425	0.000276842	0.000753101	0.00196121	0.000224574	0
224	Indonesia	Male	in their teens	0.00091347	0.000333804	0.000110521	0.00357904	3.31e-05	1.95e-05	0.000268101	0.000149238	0
225	Indonesia	Male	<10 years old	0.02	0.00102971	0.000181525	0.000127069	2.26e-05	1.95e-05	1.95e-05	5.47e-05	0
226	Indonesia	Male	in their teens	0.00981461	0.02	0.00216316	0.0178595	0.00038109	0.00135475	0.00109994	0.000477638	0
227	Indonesia	Female	in their teens	0.00069593	0.00297542	0.000472353	0.00079202	1.95e-05	0.000115054	3.08e-05	0.000345009	0
228	Indonesia	Female	<10 years old	7.21e-05	0.000217571	0.0001659	0.000130892	1.95e-05	1.95e-05	1.95e-05	0.000156068	0
229	Indonesia	Female	in their 40s	0.000173677	0.000138948	0.000154308	0.000236243	0.000234645	0.000887946	1.95e-05	5.58e-05	0
230	Indonesia	Male	in their teens	0.00993653	0.00509333	0.00371267	0.000946207	0.000453227	0.00109578	0.000162094	0.000228168	0
231	Indonesia	Male	in their 20s	0.00108226	0.0101769	0.00048487	0.00102022	0.00018244	0.000104926	8.14e-05	0.000278719	0
232	Indonesia	Female	in their teens	0.000800973	0.00062888	0.000435649	0.000627243	0.000782499	0.00029905	0.00255285	0.000103562	0
233	Indonesia	Female	in their teens	0.000100253	0.000185551	5.59e-05	7.7e-05	0.000163934	2.87e-05	0.000103361	4.72e-05	0
234	Indonesia	Male	in their teens	7.61e-05	0.000520882	1.95e-05	8.12e-05	0.000145988	1.95e-05	1.95e-05	0.000267229	0
235	Indonesia	Male	in their teens	0.00901099	0.000620631	0.00141596	0.00336272	0.000510044	0.00391462	0.000397421	0.000627754	0
236	Indonesia	Male	in their teens	3.28e-05	0.000202689	1.95e-05	0.000101028	1.95e-05	1.95e-05	1.95e-05	1.95e-05	0
237	Indonesia	Male	in their teens	0.000387725	0.000183599	3.88e-05	0.000311143	5.72e-05	0.000540795	2.33e-05	0.000132165	0
238	Indonesia	Male	in their 20s	0.00049063	0.000272136	5.5e-05	0.000201	4.07e-05	1.95e-05	3.15e-05	0.000111645	0
239	Indonesia	Male	in their teens	0.00045329	0.000743114	0.000284579	0.000171473	7.36e-05	0.000762026	0.000200442	0.000135238	0
240	Indonesia	Male	in their teens	0.00655146	0.0019808	0.000726815	0.000344733	8.29e-05	6.15e-05	2.93e-05	0.000145665	0
241	Indonesia	Male	in their 40s	0.00142628	0.00981809	0.0022844	0.00040848	0.000320098	0.000901219	0.00112842	0.000306825	1	49
242	Indonesia	Male	in their 30s	0.00900471	0.00118612	0.00283896	0.0037861	0.00146419	0.02	0.02	0.000244709	0
243	Indonesia	Male	in their 30s	0.000314221	0.00159613	0.000108216	0.000431521	0.000409726	0.02	1.95e-05	0.000248766	0
244	Indonesia	Male	in their teens	0.00211814	0.000362165	0.000572257	0.00126738	0.000695343	9.93e-05	0.000589057	0.000333235	0
			*range given for deidentification purposes
